# Adverse sequelae of the COVID-19 pandemic on mental health care in six low- and middle-income countries: MASC study

**DOI:** 10.1101/2024.06.18.24309132

**Authors:** Charlotte Hanlon, Heidi Lempp, Atalay Alem, Azeb Asaminew Alemu, Rubén Alvarado, Olatunde Ayinde, Adekunle Adesola, Elaine Brohan, Thandi Davies, Wubalem Fekadu, Oye Gureje, Lucy Jalagania, Nino Makhashvili, Awoke Mihretu, Eleni Misganaw, Maria Milenova, Tamar Mujirishvili, Olha Myshakivska, Irina Pinchuk, Camila Solis-Araya, Katherine Sorsdahl, Gonzalo Soto-Brandt, Ezra Susser, Olga Toro-Devia, Nicole Votruba, Anuprabha Wickramasinghe, Shehan Williams, Graham Thornicroft

## Abstract

**Objectives:** In this context the MASC study aimed to: (1) identify the consequences of the pandemic for mental health services and people with pre-existing mental health conditions (MHCs) in 6 low- and middle-income countries; and (2) identify good practice to mitigate these impacts.

**Design:** An observational study, using a mixed-methods convergent design triangulating data from (1) semi-structured interviews or focus groups and/or a self-completed survey; (2) routine service utilization data; (3) local grey literature; and (4) expert consultation.

**Setting:** The study was conducted in Chile, Ethiopia, Georgia, Nigeria, South Africa and Sri Lanka.

**Participants:** 121 key informants.

**Results:** We found clear evidence in all sites that the pandemic exacerbated pre-existing disadvantages experienced by people with MHCs and led to a deterioration in the availability and quality of care, especially for psychosocial care. Alongside increased vulnerability to COVID-19, people with MHCs faced additional barriers to accessing prevention and treatment interventions compared to the general population. To varying extents, sites showed accelerated implementation of digital technologies, but with evidence of worsening inequities in access. Where primary care-based mental health care was more developed or prioritised, systems seemed more resilient and adaptive.

**Conclusion:** Our findings have the following implications. First, mental health service reductions are clear examples of ‘structural stigma’, namely policy level decisions in healthcare which place a low priority upon services for people with MHCs. Second, integration of mental health care into all general health care settings is key to ensuring accessibility and parity of physical and mental health care. Third, digital innovations should be designed to strengthen and not fragment systems. We discuss these findings in terms of anticipating such challenges in future and preparing layers of resilience.

**Methodological Strengths and Limitations of this Study:**

- The MASC study used a **mixed-methods convergent design**, incorporating both quantitative and qualitative data, which allowed for a nuanced understanding of the COVID-19 pandemic impact on mental health services across multiple countries. This design enabled our study to triangulate data capturing both numerical trends and in-depth perspectives, increasing the validity and reliability of the findings.
- The study covered **six diverse low- and middle-income countries across five continents**, enabling cross-country comparisons and insights into varied socio-cultural and economic contexts. This geographic diversity strengthens the study’s generalisability to other settings with similar resource constraints.
- A mixture of **online and in-person data collection in local languages** was employed, overcoming pandemic-related barriers and enhancing accessibility for participants across the regions, which minimised data collection disruptions.
- The study faced **limitations in obtaining comparable quantitative data across countries**, with concerns about the accuracy and reliability of routine data.
- Reliance on **national experts may have introduced potential biases** if experts were not fully representative of the wider mental health context.
