## Supplemental File 4 for "Adverse sequelae of the COVID-19 pandemic on mental health care in six low- and middle-income countries: MASC study"

### Sheet: Combined
Setting	Site	Year	Jan	Feb	Mar	Apr	May	Jun	Jul	Aug	Sept	Oct	Nov	Dec
Inpatient	Ethiopia	2019	146	182	169	172	145	236	247	228	231	247	247	231
Inpatient	Ethiopia	2020	230	303	216	143	233	110	110	91	123	177	222	206
Inpatient	South Africia	2019	3006	2819	2884	2735	3047	2701	2957	3172	3001	3325	3108	3301
Inpatient	South Africia	2020	3153	3049	2982	2124	2231	2298	2397	2564	3373	3399	2795	3393
Inpatient	Sri Lanka	2019	4861	4554	4639	4236	4271	4403	4846	4603	4415	4648	4353	4560
Inpatient	Sri Lanka	2020	4938	4642	4230	2450	3260	4207	4626	4364	4457	3858	2665	2854
Outpatient	Ethiopia	2019	10185	11755	8841	7467	8766	7231	9585	9590	9503	10483	8752	9442
Outpatient	Ethiopia	2020	9626	11393	10919	10201	11228	9432	8430	9327	12645	9927	9384	12010
Outpatient	Georgia	2019	109	111	104	115	191	137	142	97	112	155	160	127
Outpatient	Georgia	2020	110	111	92	97	136	171	150	80	158	134	222	206
Outpatient	South Africia	2019	5094	4967	5010	5150	5149	4753	5358	5120	4924	5436	4895	4162
Outpatient	South Africia	2020	4680	4790	4715	4152	4093	4185	4535	4465	4656	4894	4801	4415
Outpatient	Sri Lanka	2019	4044	3601	5947	3618	4310	6388	4456	3628
Outpatient	Sri Lanka	2020	2830	3159	2225	1225	1654	2672	3032	4817	3380	3031	2009	2727
Outpatient	Chile	2019	374933	309310	385370	419374	397363	398015	410218	429694	353253	368874	237241	338277
Outpatient	Chile	2020	398418	332434	250151	86353	85747	95171	109736	126433	139866	161564	170752	157635

### Sheet: Georgia 
	GEORGIA
		2019-01-01	2019-02-01	2019-03-01	2019-04-01	2019-05-01	2019-06-01	2019-07-01	2019-08-01	2019-09-01	2019-10-01	2019-11-01	2019-12-01	2020-01-01	2020-02-01	2020-03-01	2020-04-01	2020-05-01	2020-06-01	2020-07-01	2020-08-01	2020-09-01	2020-10-01	2020-11-01	2020-12-01	2021-01-01	2021-02-01	2021-03-01	2021-04-01	2021-05-01	2021-06-01
	Mental health out-patient services (State and NGO-run)
	Total (contacts/month)	109	111	104	115	191	137	142	97	112	155	160	127	110	111	92	97	136	171	150	80	158	134	140	141	13	NA	NA	NA	NA	NA
	Tbilisi outpatient clinic	21	33	36	24	34	25	34	17	25	27	34	24	19	34	20	2	13	39	29	19	25	27	19	22	NA	NA	NA	NA	NA	NA
	Rustavi outpatient clinic	88	78	68	90	114	81	98	80	75	116	80	67	75	63	64	30	50	64	60	61	82	59	55	58	NA	NA	NA	NA	NA	NA
	Psychosocial center "Synergy" Tbilisi	NA	NA	NA	1	43	31	10		12	12	46	36	16	14	8	24	29	26	21		24	18	35	24	13	NA	NA	NA	NA	NA
	Psychosocial center "Synergy" Batumi	NA	NA	NA	NA	NA	NA	NA	NA	NA	NA	NA	NA	NA	NA	NA	41	44	42	40		27	30	31	37	NA	NA	NA	NA	NA	NA
	Male
	Female
	Severe mental illness
	Common mental disorders
	Mental health in-patient
	Total (admissions? Bed-days - please clarify)
	Male
	Female
	Severe mental illness
	Common mental disorders
	The number of MH beds in in-patient facilities by regions
	Tbilisi Municipality	358
	Kvemo Kartli, Rustavi Municipality	22
	Imereti, C. Kutaisi Municipality	29
	Adjara A.R., C. Batumi Municipality	150
	Imereti, Khoni Municipality	540	(includes approximately 250 forensic beds)
	Samegrelo-Zemo Svaneti, Senaki Municipality	15
	Shida Kartli, Surami	65
	Imereti, Terjola Municipality	18
	Total	1197

### Sheet: South Africa
		2019-01-01	2019-02-01	2019-03-01	2019-04-01	2019-05-01	2019-06-01	2019-07-01	2019-08-01	2019-09-01	2019-10-01	2019-11-01	2019-12-01	2020-01-01	2020-02-01	2020-03-01	2020-04-01	2020-05-01	2020-06-01	2020-07-01	2020-08-01	2020-09-01	2020-10-01	2020-11-01	2020-12-01	2021-01-01	2021-02-01	2021-03-01	2021-04-01	2021-05-01	2021-06-01
	Mental health out-patient
	Total (contacts/month)	5094	4967	5010	5150	5149	4753	5358	5120	4924	5436	4895	4162	4680	4790	4715	4152	4093	4185	4535	4465	4656	4894	4801	4415	4441	4511	4819	4435	4621	4650
	Male
	Female
	Severe mental illness
	Common mental disorders
	Mental health in-patient
	Total (admissions? Bed-days - please clarify)	3006	2819	2884	2735	3047	2701	2957	3172	3001	3325	3108	3301	3153	3049	2982	2124	2231	2298	2397	2564	3373	3399	3316	2732	2659	2901	3448	2983	3199	2940
	Male
	Female
	Severe mental illness
	Common mental disorders

### Sheet: Sri Lanka
		2019-01-01	2019-02-01	2019-03-01	2019-04-01	2019-05-01	2019-06-01	2019-07-01	2019-08-01	2019-09-01	2019-10-01	2019-11-01	2019-12-01	2020-01-01	2020-02-01	2020-03-01	2020-04-01	2020-05-01	2020-06-01	2020-07-01	2020-08-01	2020-09-01	2020-10-01	2020-11-01	2020-12-01	2021-01-01	2021-02-01	2021-03-01	2021-04-01	2021-05-01	2021-06-01
	Mental health out-patient
	Total (contacts/month)
	Male
	Female
	Severe mental illness
	Common mental disorders
	Mental health in-patient
	Total (admissions? Bed-days - please clarify)	4861	4554	4639	4236	4271	4403	4846	4603	4415	4648	4353	4560	4938	4642	4230	2450	3260	4207	4626	4364	4457	3858	2665	2854	2865	2818	3352	3118	1847	1694
	Male
	Female
	Severe mental illness
	Common mental disorders
	Out patient data
	Data for Anuradhapura District and Teaching hospital Anuradhapura where I worked at the time
	Anuradhapura Teaching Hospital total outpatient data (all psych clinics at one TH)
		2019-01-01	2019-02-01	2019-03-01	2019-04-01	2019-05-01	2019-06-01	2019-07-01	2019-08-01	2019-09-01	2019-10-01	2019-11-01	2019-12-01	2020-01-01	2020-02-01	2020-03-01	2020-04-01	2020-05-01	2020-06-01	2020-07-01	2020-08-01	2020-09-01	2020-10-01	2020-11-01	2020-12-01	2021-01-01	2021-02-01	2021-03-01	2021-04-01	2021-05-01	2021-06-01
	Total clinic attendance	1627	1397	1326	1352	1705	1517	1749	1353	no	data			927	1081	660	335	604	880	1071	874	1162	1051	745	1008	872	885	1167	927	734	832
	(Anuradhapura teaching Hospital, in Anuradhapura District, Nort Central Province, Sri Lanka)
	Anuradhapura teaching hospital one clinic
		2019-01-01	2019-02-01	2019-03-01	2019-04-01	2019-05-01	2019-06-01	2019-07-01	2019-08-01	2019-09-01	2019-10-01	2019-11-01	2019-12-01	2020-01-01	2020-02-01	2020-03-01	2020-04-01	2020-05-01	2020-06-01	2020-07-01	2020-08-01	2020-09-01	2020-10-01	2020-11-01	2020-12-01	2021-01-01	2021-02-01	2021-03-01	2021-04-01	2021-05-01	2021-06-01
	total attending one clinic	124	118	107	84	145	146	187	134	200	199	185	242	164	250	126	2	41	191	150	199	209	169	145	130	152	199	219	135	129	136
	(our clinic)
	Anuradhapura District total outpatient clinic data
		2019-01-01	2019-02-01	2019-03-01	2019-04-01	2019-05-01	2019-06-01	2019-07-01	2019-08-01	2019-09-01	2019-10-01	2019-11-01	2019-12-01	2020-01-01	2020-02-01	2020-03-01	2020-04-01	2020-05-01	2020-06-01	2020-07-01	2020-08-01	2020-09-01	2020-10-01	2020-11-01	2020-12-01	2021-01-01	2021-02-01	2021-03-01	2021-04-01	2021-05-01	2021-06-01
	Total attending clinic at Anuradhapura	2417	2204	4621	2266	2605	4871	2707	2275	no	data			1903	2078	1565	890	1050	1792	1961	3943	2218	1980	1264	1719	1522	1813	1987	1784	1496	1582

### Sheet: Ethiopia
Amanuel Referal Hospital					In-patient		out-patient
Period / Data	OPD	IPD			2019	2020	2019	2022
2019-01-01	9626	146		Jan	146	230	10185	9626
2019-02-01	11393	182		Feb	182	303	11755	11393
2019-03-01	10919	169		Mar	169	216	8841	10919
2019-04-01	3921	172		Apr	172	143	7467	10201
2019-05-01	11228	145		May	145	233	8766	11228
2019-06-01	9432	236		Jun	236	110	7231	9432
2019-07-01	8430	247		Jul	247	110	9585	8430
2019-08-01	9327	228		Aug	228	91	9590	9327
2019-09-01	12645	231		Sep	231	123	9503	12645
2019-10-01	9927	247		Oct	247	177	10483	9927
2019-11-01	9384	247		Nov	247	222	8752	9384
2019-12-01	12010	231		Dec	231	206	9442	12010
2020-01-01	10185	538
2020-02-01	11755	303
2020-03-01	8841	216
2020-04-01	7467	143
2020-05-01	8766	233
2020-06-01	7231	110
2020-07-01	9585	110
2020-08-01	9590	91
2020-09-01	9503	123
2020-10-01	10483	177
2020-11-01	8752	222
2020-12-01	9442	206
	2019-01-01	146
	2019-02-01	182
	2019-03-01	169
	2019-04-01	172
	2019-05-01	145
	2019-06-01	236
	2019-07-01	247
	2019-08-01	228
	2019-09-01	231
	2019-10-01	247
	2019-11-01	247
	2019-12-01	231
	2020-01-01	538
	2020-02-01	303
	2020-03-01	216
	2020-04-01	143
	2020-05-01	233
	2020-06-01	110
	2020-07-01	110
	2020-08-01	91
	2020-09-01	123
	2020-10-01	177
	2020-11-01	222
	2020-12-01	206
		3019

### Sheet: Chile
	General hospital	Primary Care	Community mental health centres	Total
	-1	-2	(CSMC)
			-3
Jan 2019	84120	206538	80275	374933
2019-02-01	69974	172622	66714	309310
2019-03-01	87358	212221	85791	385370
April 2019	92518	232794	94062	419374
2019-05-01	88766	222880	85717	397363
2019-06-01	86407	225315	86293	398015
2019-07-01	87873	229167	93178	410218
Aug 2019	91446	240065	98183	429694
2019-09-01	73713	199017	80523	353253
2019-10-01	81189	207175	80510	368874
2019-11-01	72688	103869	60697	237241
Dec 2019	74204	193629	70444	338277
Jan 2020	86676	231334	80408	398418
2020-02-01	72487	191996	67951	332434
March 2020	60468	128925	60758	250151
April 2020	26591	28042	31720	86353
2020-05-01	23495	31903	30349	85747
June 2020	26321	36717	32133	95171
July 2020	28630	50840	30266	109736
Aug 2020	30801	62044	33588	126433
2021-09-01	34802	71319	33745	139866
2020-10-01	39079	83731	38754	161564
2020-11-01	44869	85843	40040	170752
Dec 2020	37668	81020	38947	157635
